# A comprehensive genomic framework for identifying genes predisposing to homologous recombination repair deficient breast cancer

**DOI:** 10.1101/2025.10.22.25338181

**Authors:** José Camacho-Valenzuela, Thibaut Matis, Carla Roca, Jorge Luis Cuamatzi Flores, Nancy Hamel, Barbara Rivera, Simon Gravel, Paz Polak, Carla Daniela Robles-Espinoza, William D. Foulkes

## Abstract

**Background:** Patients with clinical characteristics of increased cancer susceptibility without an identified genetic lesion are regularly seen in clinics. Case-control studies and matched normal/tumour sequencing have advanced the discovery of Cancer Susceptibility Genes (CSGs), with limitations when used independently. We reasoned that combining these strategies alongside mutational signatures and clinical data could improve CSGs identification.

**Methods:** Using breast cancer exome data from The Cancer Genome Atlas (TCGA-BRCA), we developed a genomic framework that evaluates exome-wide associations of Germline Pathogenic Variants (GPVs) with somatic second hits, within the context of the Homologous Recombination Repair Deficiency (HRD) mutational signature 3 (Sig3). This is complemented by clinico-genomic analysis evaluating clinical and biological plausibility.

**Results:** Our framework confirmed significant associations with Sig3 of *BRCA1/2* GPVs with second hits, validating its performance. *THBS4* also reached significance but co-occurred with other HRD-related events. Borderline significance was observed for *KIF13B* and *TESPA1*. The clinico-genomics approach further identified *KIF13B* and *TESPA1*, as well as *RAD51B* and other Fanconi Anemia pathway-related genes, which deserve further validation.

**Conclusions:** Our framework strengthens identification of candidate HRD-related breast CSGs through combined statistical and clinico-genomics analyses. It is adaptable to other mutational signatures/cancer types and will benefit from larger and well-annotated datasets.
