## Supplementary Data 1 for "A comprehensive genomic framework for identifying genes predisposing to homologous recombination repair deficient breast cancer"

### Sheet: Description
Source	Gene panel	Size	Link/list
Ambry Genetics	CancerNext-Expanded	77 genes	https://www.ambrygen.com/providers/genetic-testing/28/oncology/cancernext-expanded
Myriad Genetics	MyRisk	48 genes	https://myriad.com/gene-table/
Invitae	Multi-Cancer Panel	70 genes	https://www.invitae.com/us/providers/test-catalog/test-01101
Hu et al., 2021	Cancer susceptibility genes	37 genes	https://doi.org:10.1056/NEJMoa2005936
Dorling et al., 2021	Cancer susceptibility genes	34 genes	https://doi.org:10.1056/NEJMoa1913948
MD Anderson Cancer Center	Human DNA-repair genes	219 genes	https://www.mdanderson.org/documents/Labs/Wood-Laboratory/human-dna-repair-genes.html
Statistical approach - genomic framework	Unbiased association analyses	6 genes	BRCA1, BRCA2, KIF13B, TESPA1, THBS4
Framework gene panel	Custom panel for this study	286 genes	Aggregated from the link/list referenced above in this column

### Sheet: Ambry_CancerNext-Expanded
Genes
AIP
ALK
APC
ATM
AXIN2
BAP1
BARD1
BMPR1A
BRCA1
BRCA2
BRIP1
CDC73
CDH1
CDK4
CDKN1B
CDKN2A
CEBPA
CHEK2
CTNNA1
DDX41
DICER1
EGFR
EPCAM
ETV6
FH
FLCN
GATA2
GREM1
HOXB13
KIT
LZTR1
MAX
MBD4
MEN1
MET
MITF
MLH1
MSH2
MSH3
MSH6
MUTYH
NF1
NF2
NTHL1
PALB2
PDGFRA
PHOX2B
PMS2
POLD1
POLE
POT1
PRKAR1A
PTCH1
PTEN
RAD51C
RAD51D
RB1
RET
RPS20
RUNX1
SDHA
SDHAF2
SDHB
SDHC
SDHD
SMAD4
SMARCA4
SMARCB1
SMARCE1
STK11
SUFU
TMEM127
TP53
TSC1
TSC2
VHL
WT1

### Sheet: Myriad_MyRisk
Genes
APC
ATM
AXIN2
BAP1
BARD1
BMPR1A
BRCA1
BRCA2
BRIP1
CDH1
CDK4
CDKN2A
CHEK2
CTNNA1
EGFR
EPCAM
FH
FLCN
GREM1
HOXB13
MEN1
MET
MITF
MLH1
MSH2
MSH3
MSH6
MUTYH
NTHL1
PALB2
PMS2
POLD1
POLE
PTEN
RAD51C
RAD51D
RET
SDHA
SDHB
SDHC
SDHD
SMAD4
STK11
TERT
TP53
TSC1
TSC2
VHL

### Sheet: Invitae_Multi-Cancer_Panel
Genes
AIP
ALK
APC
ATM
AXIN2
BAP1
BARD1
BLM
BMPR1A
BRCA1
BRCA2
BRIP1
CDC73
CDH1
CDK4
CDKN1B
CDKN2A
CHEK2
CTNNA1
DICER1
EGFR
EPCAM
FH
FLCN
GREM1
HOXB13
KIT
LZTR1
MAX
MBD4
MEN1
MET
MITF
MLH1
MSH2
MSH3
MSH6
MUTYH
NF1
NF2
NTHL1
PALB2
PDGFRA
PMS2
POLD1
POLE
POT1
PRKAR1A
PTCH1
PTEN
RAD51C
RAD51D
RB1
RET
SDHA
SDHAF2
SDHB
SDHC
SDHD
SMAD4
SMARCA4
SMARCB1
SMARCE1
STK11
SUFU
TMEM127
TP53
TSC1
TSC2
VHL

### Sheet: Hu_et_al_2021
Genes
APC
ATM
BARD1
BLM
BRCA1
BRCA2
BRIP1
CDH1
CDKN2A
CHEK2
ERCC3
FANCC
FANCM
MLH1
MRE11A
MSH2
MSH6
MUTYH
NBN
NF1
PALB2
PMS1
PMS2
PTEN
RAD50
RAD51C
RAD51D
RECQL
RINT1
SLX4
STK11
TP53
TSC1
TSC2
VHL
WRN
XRCC2

### Sheet: Dorling_et_al_2021
Genes
ABRAXAS1
AKT1
ATM
BABAM2
BARD1
BRCA1
BRCA2
BRIP1
CDH1
CHEK2
EPCAM
FANCC
FANCM
GEN1
MEN1
MLH1
MRE11
MSH2
MSH6
MUTYH
NBN
NF1
PALB2
PIK3CA
PMS2
PPM1D
PTEN
RAD50
RAD51C
RAD51D
RECQL
RINT1
STK11
TP53

### Sheet: Human_DNA-repair_genes
Genes
ABRAXAS1
ALKBH2
ALKBH3
APEX1
APEX2
APLF
APTX
ATM
ATR
ATRIP
ATRX
BARD1
BLM
BRCA1
BRCA2
BRIP1
CCNH
CDK7
CETN2
CHAF1A
CHEK1
CHEK2
CLK2
DCLRE1A
DCLRE1B
DCLRE1C
DDB1
DDB2
DMC1
DNA2
DNPH1
DNTT
DUT
EME1
EME2
ENDOV
ERCC1
ERCC2
ERCC3
ERCC4
ERCC5
ERCC6
ERCC8
EXO1
EXO5
FAAP100
FAAP20
FAAP24
FAN1
FANCA
FANCB
FANCC
FANCD2
FANCE
FANCF
FANCG
FANCI
FANCL
FANCM
FEN1
GEN1
GTF2E2
GTF2H1
GTF2H2
GTF2H3
GTF2H4
GTF2H5
H2AX
HELQ
HERC2
HFM1
HLTF
HMCES
HUS1
LIG1
LIG3
LIG4
MAD2L2
MBD4
MDC1
MGMT
MLH1
MLH3
MMS19
MNAT1
MPG
MPLKIP
MRE11A
MSH2
MSH3
MSH4
MSH5
MSH6
MUS81
MUTYH
NABP2
NBN
NEIL1
NEIL2
NEIL3
NHEJ1
NTHL1
NUDT1
NUDT15
NUDT18
OGG1
PALB2
PARG
PARK7
PARP1
PARP2
PARP3
PARPBP
PAXIP1
PCNA
PDS5B
PER1
PMS1
PMS2
PMS2P3
PNKP
POLA1
POLB
POLD1
POLD2
POLD3
POLD4
POLE
POLE2
POLE3
POLE4
POLG
POLH
POLI
POLK
POLL
POLM
POLN
POLQ
PRIMPOL
PRKDC
PRPF19
RAD1
RAD17
RAD18
RAD23A
RAD23B
RAD50
RAD51
RAD51B
RAD51C
RAD51D
RAD52
RAD54B
RAD54L
RAD9A
RBBP8
RDM1
RECQL
RECQL4
RECQL5
REV1
REV3L
RIF1
RMI1
RNF168
RNF4
RNF8
RPA1
RPA2
RPA3
RPA4
RRM2B
SEM1
SETMAR
SHLD1
SHLD2
SHLD3
SHPRH
SLX1A
SLX1B
SLX4
SMC5
SMC6
SMUG1
SPIDR
SPO11
SPRTN
SWI5
SWSAP1
TDG
TDP1
TDP2
TOP3A
TOPBP1
TP53
TP53BP1
TREX1
TREX2
UBE2A
UBE2B
UBE2N
UBE2T
UBE2V2
UNG
USP1
UVSSA
WDR48
WRN
XAB2
XPA
XPC
XRCC1
XRCC2
XRCC3
XRCC4
XRCC5
XRCC6
ZSWIM7

### Sheet: Association_analyses
Genes
BRCA1
BRCA2
KIF13B
TESPA1
THBS4

### Sheet: Expanded_gene_panel
Genes
ABRAXAS1
AIP
AKT1
ALK
ALKBH2
ALKBH3
APC
APEX1
APEX2
APLF
APTX
ATM
ATR
ATRIP
ATRX
AXIN2
BABAM2
BAP1
BARD1
BLM
BMPR1A
BRCA1
BRCA2
BRIP1
CCNH
CDC73
CDH1
CDK4
CDK7
CDKN1B
CDKN2A
CEBPA
CETN2
CHAF1A
CHEK1
CHEK2
CLK2
CTNNA1
DCLRE1A
DCLRE1B
DCLRE1C
DDB1
DDB2
DDX41
DICER1
DMC1
DNA2
DNPH1
DNTT
DUT
EGFR
EME1
EME2
ENDOV
EPCAM
ERCC1
ERCC2
ERCC3
ERCC4
ERCC5
ERCC6
ERCC8
ETV6
EXO1
EXO5
FAAP100
FAAP20
FAAP24
FAN1
FANCA
FANCB
FANCC
FANCD2
FANCE
FANCF
FANCG
FANCI
FANCL
FANCM
FEN1
FH
FLCN
GATA2
GEN1
GREM1
GTF2E2
GTF2H1
GTF2H2
GTF2H3
GTF2H4
GTF2H5
H2AX
HELQ
HERC2
HFM1
HLTF
HMCES
HOXB13
HUS1
KIF13B
KIT
LIG1
LIG3
LIG4
LZTR1
MAD2L2
MAX
MBD4
MDC1
MEN1
MET
MGMT
MITF
MLH1
MLH3
MMS19
MNAT1
MPG
MPLKIP
MRE11
MRE11A
MSH2
MSH3
MSH4
MSH5
MSH6
MUS81
MUTYH
NABP2
NBN
NEIL1
NEIL2
NEIL3
NF1
NF2
NHEJ1
NTHL1
NUDT1
NUDT15
NUDT18
OGG1
PALB2
PARG
PARK7
PARP1
PARP2
PARP3
PARPBP
PAXIP1
PCNA
PDGFRA
PDS5B
PER1
PHOX2B
PIK3CA
PMS1
PMS2
PMS2P3
PNKP
POLA1
POLB
POLD1
POLD2
POLD3
POLD4
POLE
POLE2
POLE3
POLE4
POLG
POLH
POLI
POLK
POLL
POLM
POLN
POLQ
POT1
PPM1D
PRIMPOL
PRKAR1A
PRKDC
PRPF19
PTCH1
PTEN
RAD1
RAD17
RAD18
RAD23A
RAD23B
RAD50
RAD51
RAD51B
RAD51C
RAD51D
RAD52
RAD54B
RAD54L
RAD9A
RB1
RBBP8
RDM1
RECQL
RECQL4
RECQL5
RET
REV1
REV3L
RIF1
RINT1
RMI1
RNF168
RNF4
RNF8
RPA1
RPA2
RPA3
RPA4
RPS20
RRM2B
RUNX1
SDHA
SDHAF2
SDHB
SDHC
SDHD
SEM1
SETMAR
SHLD1
SHLD2
SHLD3
SHPRH
SLX1A
SLX1B
SLX4
SMAD4
SMARCA4
SMARCB1
SMARCE1
SMC5
SMC6
SMUG1
SPIDR
SPO11
SPRTN
STK11
SUFU
SWI5
SWSAP1
TDG
TDP1
TDP2
TERT
TESPA1
THBS4
TMEM127
TOP3A
TOPBP1
TP53
TP53BP1
TREX1
TREX2
TSC1
TSC2
UBE2A
UBE2B
UBE2N
UBE2T
UBE2V2
UNG
USP1
UVSSA
VHL
WDR48
WRN
WT1
XAB2
XPA
XPC
XRCC1
XRCC2
XRCC3
XRCC4
XRCC5
XRCC6
ZSWIM7
