## Supplementary Data 2 for "A comprehensive genomic framework for identifying genes predisposing to homologous recombination repair deficient breast cancer"

### Sheet: Sheet1
Genes	ORs	95% CI (lower)	95% CI (upper)	P-values	Adjusted p-values	Sig3+ events	Sig3- events	log2 (ORs)	-log10 (corrected p-values)
BRCA1	38.75	8.75341	171.54	8.23362e-11	1.81963e-08	15	2	5.27612	7.74002
BRCA2	30.2791	6.69686	136.903	1.87029e-08	2.06667e-06	12	2	4.92025	5.68473
THBS4	23.9706	2.77836	206.809	0.000404804	0.0298206	5	1	4.58319	1.52548
CCDC125	19.0365	2.11134	171.639	0.0021986	0.0694128	4	1	4.2507	1.15856
KIF13B	19.0365	2.11134	171.639	0.0021986	0.0694128	4	1	4.2507	1.15856
NEK1	19.0365	2.11134	171.639	0.0021986	0.0694128	4	1	4.2507	1.15856
TESPA1	19.0365	2.11134	171.639	0.0021986	0.0694128	4	1	4.2507	1.15856
ACSM3	9.50365	1.72345	52.4061	0.00443389	0.0816574	4	2	3.24848	1.088
ACTBL2	9.50365	1.72345	52.4061	0.00443389	0.0816574	4	2	3.24848	1.088
ENPEP	9.50365	1.72345	52.4061	0.00443389	0.0816574	4	2	3.24848	1.088
SCN4A	9.50365	1.72345	52.4061	0.00443389	0.0816574	4	2	3.24848	1.088
ATXN3	3.10404	1.47052	6.55215	0.00443389	0.0816574	12	19	1.63415	1.088
C17orf80	6.32603	1.39994	28.586	0.0130169	0.146321	4	3	2.6613	0.834695
CRYBG1	6.32603	1.39994	28.586	0.0130169	0.146321	4	3	2.6613	0.834695
CYP2A13	6.32603	1.39994	28.586	0.0130169	0.146321	4	3	2.6613	0.834695
C4orf46	7.07609	1.17131	42.7478	0.0191949	0.146321	3	2	2.82295	0.834695
CST2	7.07609	1.17131	42.7478	0.0191949	0.146321	3	2	2.82295	0.834695
DNAH7	7.07609	1.17131	42.7478	0.0191949	0.146321	3	2	2.82295	0.834695
DPEP2	7.07609	1.17131	42.7478	0.0191949	0.146321	3	2	2.82295	0.834695
EBLN2	7.07609	1.17131	42.7478	0.0191949	0.146321	3	2	2.82295	0.834695
INTS9	7.07609	1.17131	42.7478	0.0191949	0.146321	3	2	2.82295	0.834695
MTUS1	7.07609	1.17131	42.7478	0.0191949	0.146321	3	2	2.82295	0.834695
NRDE2	7.07609	1.17131	42.7478	0.0191949	0.146321	3	2	2.82295	0.834695
PCM1	7.07609	1.17131	42.7478	0.0191949	0.146321	3	2	2.82295	0.834695
PSMA8	7.07609	1.17131	42.7478	0.0191949	0.146321	3	2	2.82295	0.834695
TIGD4	7.07609	1.17131	42.7478	0.0191949	0.146321	3	2	2.82295	0.834695
TTLL5	7.07609	1.17131	42.7478	0.0191949	0.146321	3	2	2.82295	0.834695
CWF19L2	3.58333	1.22343	10.4953	0.0192004	0.146321	6	8	1.8413	0.834695
NDUFS1	2.96125	1.20358	7.28578	0.0192004	0.146321	8	13	1.56621	0.834695
ALOX15B	4.73723	1.17041	19.174	0.0223429	0.164593	4	4	2.24404	0.783589
ATP8B4	3.39286	1.06102	10.8494	0.0349855	0.249413	5	7	1.7625	0.603081
CYFIP2	3.78394	1.00313	14.2735	0.0788926	0.397675	4	5	1.91989	0.400472
MPDZ	3.78394	1.00313	14.2735	0.0788926	0.397675	4	5	1.91989	0.400472
ART5	4.71014	0.940734	23.5831	0.0791718	0.397675	3	3	2.23577	0.400472
ERAP2	4.71014	0.940734	23.5831	0.0791718	0.397675	3	3	2.23577	0.400472
HERC6	4.71014	0.940734	23.5831	0.0791718	0.397675	3	3	2.23577	0.400472
MSR1	4.71014	0.940734	23.5831	0.0791718	0.397675	3	3	2.23577	0.400472
MT1F	4.71014	0.940734	23.5831	0.0791718	0.397675	3	3	2.23577	0.400472
OCM	4.71014	0.940734	23.5831	0.0791718	0.397675	3	3	2.23577	0.400472
PGAM1	4.71014	0.940734	23.5831	0.0791718	0.397675	3	3	2.23577	0.400472
POGLUT3	4.71014	0.940734	23.5831	0.0791718	0.397675	3	3	2.23577	0.400472
ZCCHC4	4.71014	0.940734	23.5831	0.0791718	0.397675	3	3	2.23577	0.400472
DUOX2	3.52717	0.780607	15.9375	0.0845734	0.397675	3	4	1.81851	0.400472
FRMD4B	3.52717	0.780607	15.9375	0.0845734	0.397675	3	4	1.81851	0.400472
KCNG4	3.52717	0.780607	15.9375	0.0845734	0.397675	3	4	1.81851	0.400472
LOXHD1	3.52717	0.780607	15.9375	0.0845734	0.397675	3	4	1.81851	0.400472
UNC45B	3.52717	0.780607	15.9375	0.0845734	0.397675	3	4	1.81851	0.400472
MYH4	2.18803	0.817109	5.85906	0.111555	0.513619	6	13	1.12964	0.289359
KCNH6	2.35401	0.698944	7.92823	0.166657	0.543298	4	8	1.23512	0.264962
MYOM2	2.35401	0.698944	7.92823	0.166657	0.543298	4	8	1.23512	0.264962
ADAM7	0.239725	0.0138718	4.14278	0.179579	0.543298	0	9	-2.06055	0.264962
DDX19B	0.239725	0.0138718	4.14278	0.179579	0.543298	0	9	-2.06055	0.264962
SLC36A2	0.239725	0.0138718	4.14278	0.179579	0.543298	0	9	-2.06055	0.264962
ABCC11	0.268343	0.015399	4.67615	0.198801	0.543298	0	8	-1.89785	0.264962
PINX1	0.268343	0.015399	4.67615	0.198801	0.543298	0	8	-1.89785	0.264962
SLC12A4	0.268343	0.015399	4.67615	0.198801	0.543298	0	8	-1.89785	0.264962
ABCA10	3.11751	0.516071	18.8324	0.204465	0.543298	2	3	1.64039	0.264962
ACAP1	3.11751	0.516071	18.8324	0.204465	0.543298	2	3	1.64039	0.264962
ADAM18	3.11751	0.516071	18.8324	0.204465	0.543298	2	3	1.64039	0.264962
ANGPTL5	3.11751	0.516071	18.8324	0.204465	0.543298	2	3	1.64039	0.264962
C15orf48	3.11751	0.516071	18.8324	0.204465	0.543298	2	3	1.64039	0.264962
DHRS11	3.11751	0.516071	18.8324	0.204465	0.543298	2	3	1.64039	0.264962
EPN3	3.11751	0.516071	18.8324	0.204465	0.543298	2	3	1.64039	0.264962
FREM2	3.11751	0.516071	18.8324	0.204465	0.543298	2	3	1.64039	0.264962
GBGT1	3.11751	0.516071	18.8324	0.204465	0.543298	2	3	1.64039	0.264962
GPALPP1	3.11751	0.516071	18.8324	0.204465	0.543298	2	3	1.64039	0.264962
GRIN2C	3.11751	0.516071	18.8324	0.204465	0.543298	2	3	1.64039	0.264962
HADH	3.11751	0.516071	18.8324	0.204465	0.543298	2	3	1.64039	0.264962
KRBA2	3.11751	0.516071	18.8324	0.204465	0.543298	2	3	1.64039	0.264962
L3MBTL2	3.11751	0.516071	18.8324	0.204465	0.543298	2	3	1.64039	0.264962
MEGF11	3.11751	0.516071	18.8324	0.204465	0.543298	2	3	1.64039	0.264962
MYH2	3.11751	0.516071	18.8324	0.204465	0.543298	2	3	1.64039	0.264962
NEK5	3.11751	0.516071	18.8324	0.204465	0.543298	2	3	1.64039	0.264962
P2RX6	3.11751	0.516071	18.8324	0.204465	0.543298	2	3	1.64039	0.264962
PARP4	3.11751	0.516071	18.8324	0.204465	0.543298	2	3	1.64039	0.264962
PARVG	3.11751	0.516071	18.8324	0.204465	0.543298	2	3	1.64039	0.264962
SCN5A	3.11751	0.516071	18.8324	0.204465	0.543298	2	3	1.64039	0.264962
SH2D4B	3.11751	0.516071	18.8324	0.204465	0.543298	2	3	1.64039	0.264962
TNKS	3.11751	0.516071	18.8324	0.204465	0.543298	2	3	1.64039	0.264962
TRMT11	3.11751	0.516071	18.8324	0.204465	0.543298	2	3	1.64039	0.264962
TTC28	3.11751	0.516071	18.8324	0.204465	0.543298	2	3	1.64039	0.264962
TYR	3.11751	0.516071	18.8324	0.204465	0.543298	2	3	1.64039	0.264962
ZNF860	3.11751	0.516071	18.8324	0.204465	0.543298	2	3	1.64039	0.264962
ATM	0.284375	0.0374027	2.16212	0.206502	0.543298	1	16	-1.81413	0.264962
CHEK2	0.304594	0.0172963	5.36399	0.239996	0.589322	0	7	-1.71504	0.229647
ELMO3	0.304594	0.0172963	5.36399	0.239996	0.589322	0	7	-1.71504	0.229647
MDN1	0.304594	0.0172963	5.36399	0.239996	0.589322	0	7	-1.71504	0.229647
MPO	0.304594	0.0172963	5.36399	0.239996	0.589322	0	7	-1.71504	0.229647
NAT1	0.304594	0.0172963	5.36399	0.239996	0.589322	0	7	-1.71504	0.229647
TP53AIP1	0.304594	0.0172963	5.36399	0.239996	0.589322	0	7	-1.71504	0.229647
AMPD1	2.3442	0.57921	9.48756	0.259015	0.620369	3	6	1.2291	0.20735
DYNC2H1	2.3442	0.57921	9.48756	0.259015	0.620369	3	6	1.2291	0.20735
BEST1	0.351998	0.0197162	6.2843	0.293901	0.620369	0	6	-1.50636	0.20735
C8orf48	0.351998	0.0197162	6.2843	0.293901	0.620369	0	6	-1.50636	0.20735
CDRT1	0.351998	0.0197162	6.2843	0.293901	0.620369	0	6	-1.50636	0.20735
CES5A	0.351998	0.0197162	6.2843	0.293901	0.620369	0	6	-1.50636	0.20735
CYP2D6	0.351998	0.0197162	6.2843	0.293901	0.620369	0	6	-1.50636	0.20735
FAT3	0.351998	0.0197162	6.2843	0.293901	0.620369	0	6	-1.50636	0.20735
KLHDC4	0.351998	0.0197162	6.2843	0.293901	0.620369	0	6	-1.50636	0.20735
KRT33B	0.351998	0.0197162	6.2843	0.293901	0.620369	0	6	-1.50636	0.20735
MEAK7	0.351998	0.0197162	6.2843	0.293901	0.620369	0	6	-1.50636	0.20735
MMP1	0.351998	0.0197162	6.2843	0.293901	0.620369	0	6	-1.50636	0.20735
MYH3	0.351998	0.0197162	6.2843	0.293901	0.620369	0	6	-1.50636	0.20735
RNF215	0.351998	0.0197162	6.2843	0.293901	0.620369	0	6	-1.50636	0.20735
MTA2	1.87737	0.580287	6.07377	0.298547	0.620369	4	10	0.908715	0.20735
ADCY7	0.41664	0.0229073	7.57787	0.339659	0.620369	0	5	-1.26313	0.20735
C11orf1	0.41664	0.0229073	7.57787	0.339659	0.620369	0	5	-1.26313	0.20735
CATSPERB	0.41664	0.0229073	7.57787	0.339659	0.620369	0	5	-1.26313	0.20735
CCDC66	0.41664	0.0229073	7.57787	0.339659	0.620369	0	5	-1.26313	0.20735
CTH	0.41664	0.0229073	7.57787	0.339659	0.620369	0	5	-1.26313	0.20735
DDX52	0.41664	0.0229073	7.57787	0.339659	0.620369	0	5	-1.26313	0.20735
DEFA4	0.41664	0.0229073	7.57787	0.339659	0.620369	0	5	-1.26313	0.20735
GSR	0.41664	0.0229073	7.57787	0.339659	0.620369	0	5	-1.26313	0.20735
GSTCD	0.41664	0.0229073	7.57787	0.339659	0.620369	0	5	-1.26313	0.20735
OSGIN1	0.41664	0.0229073	7.57787	0.339659	0.620369	0	5	-1.26313	0.20735
POLQ	0.41664	0.0229073	7.57787	0.339659	0.620369	0	5	-1.26313	0.20735
RNF217	0.41664	0.0229073	7.57787	0.339659	0.620369	0	5	-1.26313	0.20735
SAMD3	0.41664	0.0229073	7.57787	0.339659	0.620369	0	5	-1.26313	0.20735
SLC36A3	0.41664	0.0229073	7.57787	0.339659	0.620369	0	5	-1.26313	0.20735
TRMT2A	0.41664	0.0229073	7.57787	0.339659	0.620369	0	5	-1.26313	0.20735
UTP4	0.41664	0.0229073	7.57787	0.339659	0.620369	0	5	-1.26313	0.20735
CHD3	2.00621	0.512381	7.85526	0.352693	0.628591	3	7	1.00447	0.201632
EPSTI1	2.00621	0.512381	7.85526	0.352693	0.628591	3	7	1.00447	0.201632
ZNF626	2.00621	0.512381	7.85526	0.352693	0.628591	3	7	1.00447	0.201632
ADGRV1	2.33453	0.423406	12.8719	0.384325	0.638616	2	4	1.22313	0.19476
ATP7B	2.33453	0.423406	12.8719	0.384325	0.638616	2	4	1.22313	0.19476
CLEC10A	2.33453	0.423406	12.8719	0.384325	0.638616	2	4	1.22313	0.19476
DNAH3	2.33453	0.423406	12.8719	0.384325	0.638616	2	4	1.22313	0.19476
KRTAP4-5	2.33453	0.423406	12.8719	0.384325	0.638616	2	4	1.22313	0.19476
PWP1	2.33453	0.423406	12.8719	0.384325	0.638616	2	4	1.22313	0.19476
ROBO3	2.33453	0.423406	12.8719	0.384325	0.638616	2	4	1.22313	0.19476
TNFRSF10C	2.33453	0.423406	12.8719	0.384325	0.638616	2	4	1.22313	0.19476
ZZZ3	2.33453	0.423406	12.8719	0.384325	0.638616	2	4	1.22313	0.19476
RSBN1L	1.70405	0.534654	5.43114	0.437228	0.7211	4	11	0.768966	0.142005
CNGB1	0.416883	0.0533857	3.25539	0.440772	0.721561	1	11	-1.26229	0.141727
C17orf107	0.459286	0.0583193	3.61704	0.511332	0.809802	1	10	-1.12254	0.0916214
NOD2	0.459286	0.0583193	3.61704	0.511332	0.809802	1	10	-1.12254	0.0916214
AKAP13	1.86475	0.358115	9.70996	0.538646	0.809802	2	5	0.898981	0.0916214
BCO2	1.86475	0.358115	9.70996	0.538646	0.809802	2	5	0.898981	0.0916214
DNAH9	1.86475	0.358115	9.70996	0.538646	0.809802	2	5	0.898981	0.0916214
N4BP2L2	1.86475	0.358115	9.70996	0.538646	0.809802	2	5	0.898981	0.0916214
SLC47A1	1.86475	0.358115	9.70996	0.538646	0.809802	2	5	0.898981	0.0916214
STOML3	1.86475	0.358115	9.70996	0.538646	0.809802	2	5	0.898981	0.0916214
TEKT3	1.86475	0.358115	9.70996	0.538646	0.809802	2	5	0.898981	0.0916214
TSR1	1.86475	0.358115	9.70996	0.538646	0.809802	2	5	0.898981	0.0916214
USP6	1.86475	0.358115	9.70996	0.538646	0.809802	2	5	0.898981	0.0916214
WRN	1.86475	0.358115	9.70996	0.538646	0.809802	2	5	0.898981	0.0916214
MYH8	1.55556	0.415746	5.82027	0.590971	0.882464	3	9	0.63743	0.0543031
KAT2A	0.511111	0.0642342	4.06691	0.689666	0.959265	1	9	-0.968291	0.0180616
NOB1	0.511111	0.0642342	4.06691	0.689666	0.959265	1	9	-0.968291	0.0180616
MYH13	0.656732	0.14758	2.92246	0.689666	0.959265	2	14	-0.606624	0.0180616
ABCA4	1.55156	0.309902	7.76805	0.694603	0.959265	2	6	0.633718	0.0180616
CES3	1.55156	0.309902	7.76805	0.694603	0.959265	2	6	0.633718	0.0180616
DEUP1	1.55156	0.309902	7.76805	0.694603	0.959265	2	6	0.633718	0.0180616
DNAH2	1.55156	0.309902	7.76805	0.694603	0.959265	2	6	0.633718	0.0180616
MUC2	1.55156	0.309902	7.76805	0.694603	0.959265	2	6	0.633718	0.0180616
SACS	1.55156	0.309902	7.76805	0.694603	0.959265	2	6	0.633718	0.0180616
SMTNL2	1.55156	0.309902	7.76805	0.694603	0.959265	2	6	0.633718	0.0180616
PLEKHG1	0.575893	0.0714537	4.6415	0.698831	0.959265	1	8	-0.796128	0.0180616
RP1L1	0.575893	0.0714537	4.6415	0.698831	0.959265	1	8	-0.796128	0.0180616
SNAI3	0.575893	0.0714537	4.6415	0.698831	0.959265	1	8	-0.796128	0.0180616
ADAM2	0.659184	0.0804601	5.40048	0.822122	0.993195	1	7	-0.601248	0.00296542
CSMD1	0.659184	0.0804601	5.40048	0.822122	0.993195	1	7	-0.601248	0.00296542
ECT2L	0.659184	0.0804601	5.40048	0.822122	0.993195	1	7	-0.601248	0.00296542
EXOG	0.659184	0.0804601	5.40048	0.822122	0.993195	1	7	-0.601248	0.00296542
FANCM	0.659184	0.0804601	5.40048	0.822122	0.993195	1	7	-0.601248	0.00296542
MMP27	0.659184	0.0804601	5.40048	0.822122	0.993195	1	7	-0.601248	0.00296542
PIEZO1	0.659184	0.0804601	5.40048	0.822122	0.993195	1	7	-0.601248	0.00296542
PIWIL3	0.659184	0.0804601	5.40048	0.822122	0.993195	1	7	-0.601248	0.00296542
TSNAXIP1	0.659184	0.0804601	5.40048	0.822122	0.993195	1	7	-0.601248	0.00296542
TYRO3	0.659184	0.0804601	5.40048	0.822122	0.993195	1	7	-0.601248	0.00296542
PYGL	1.32785	0.272926	6.46032	0.877865	0.993195	2	7	0.409094	0.00296542
TUBB4B	1.32785	0.272926	6.46032	0.877865	0.993195	2	7	0.409094	0.00296542
ABCC12	0.768585	0.170105	3.47271	0.877866	0.993195	2	12	-0.379723	0.00296542
LAMA4	1.16241	0.382664	3.53102	0.877866	0.993195	4	16	0.217117	0.00296542
ARHGEF17	0.770238	0.0920037	6.4483	0.888238	0.993195	1	6	-0.376624	0.00296542
EFCAB6	0.770238	0.0920037	6.4483	0.888238	0.993195	1	6	-0.376624	0.00296542
HYDIN	0.770238	0.0920037	6.4483	0.888238	0.993195	1	6	-0.376624	0.00296542
HYKK	0.770238	0.0920037	6.4483	0.888238	0.993195	1	6	-0.376624	0.00296542
RIPOR1	0.770238	0.0920037	6.4483	0.888238	0.993195	1	6	-0.376624	0.00296542
SLC25A30	0.770238	0.0920037	6.4483	0.888238	0.993195	1	6	-0.376624	0.00296542
VWA8	0.770238	0.0920037	6.4483	0.888238	0.993195	1	6	-0.376624	0.00296542
GJB2	1.16007	0.243702	5.52217	0.888596	0.993195	2	8	0.214214	0.00296542
PPIL2	1.16007	0.243702	5.52217	0.888596	0.993195	2	8	0.214214	0.00296542
ADH1B	1.15893	0.128554	10.4479	0.939266	0.993195	1	4	0.212792	0.00296542
ALG11	1.15893	0.128554	10.4479	0.939266	0.993195	1	4	0.212792	0.00296542
ASB15	1.15893	0.128554	10.4479	0.939266	0.993195	1	4	0.212792	0.00296542
DDOST	1.15893	0.128554	10.4479	0.939266	0.993195	1	4	0.212792	0.00296542
DENND2C	1.15893	0.128554	10.4479	0.939266	0.993195	1	4	0.212792	0.00296542
FARP1	1.15893	0.128554	10.4479	0.939266	0.993195	1	4	0.212792	0.00296542
FBXW10	1.15893	0.128554	10.4479	0.939266	0.993195	1	4	0.212792	0.00296542
FRMPD1	1.15893	0.128554	10.4479	0.939266	0.993195	1	4	0.212792	0.00296542
HERC1	1.15893	0.128554	10.4479	0.939266	0.993195	1	4	0.212792	0.00296542
IFNA10	1.15893	0.128554	10.4479	0.939266	0.993195	1	4	0.212792	0.00296542
MS4A12	1.15893	0.128554	10.4479	0.939266	0.993195	1	4	0.212792	0.00296542
PAH	1.15893	0.128554	10.4479	0.939266	0.993195	1	4	0.212792	0.00296542
PLEKHG4	1.15893	0.128554	10.4479	0.939266	0.993195	1	4	0.212792	0.00296542
PRUNE2	1.15893	0.128554	10.4479	0.939266	0.993195	1	4	0.212792	0.00296542
RILP	1.15893	0.128554	10.4479	0.939266	0.993195	1	4	0.212792	0.00296542
SERHL2	1.15893	0.128554	10.4479	0.939266	0.993195	1	4	0.212792	0.00296542
SERPINA10	1.15893	0.128554	10.4479	0.939266	0.993195	1	4	0.212792	0.00296542
SLC12A3	1.15893	0.128554	10.4479	0.939266	0.993195	1	4	0.212792	0.00296542
SLC47A2	1.15893	0.128554	10.4479	0.939266	0.993195	1	4	0.212792	0.00296542
TBC1D4	1.15893	0.128554	10.4479	0.939266	0.993195	1	4	0.212792	0.00296542
TMCO4	1.15893	0.128554	10.4479	0.939266	0.993195	1	4	0.212792	0.00296542
TTN	1.15893	0.128554	10.4479	0.939266	0.993195	1	4	0.212792	0.00296542
UNC13B	1.15893	0.128554	10.4479	0.939266	0.993195	1	4	0.212792	0.00296542
USP28	1.15893	0.128554	10.4479	0.939266	0.993195	1	4	0.212792	0.00296542
WDR27	1.15893	0.128554	10.4479	0.939266	0.993195	1	4	0.212792	0.00296542
P2RX5	0.92518	0.200493	4.26927	0.949536	0.999183	2	10	-0.112194	0.000354833
ABHD14B	0.925714	0.107316	7.98528	0.991718	0.999183	1	5	-0.111361	0.000354833
CCDC168	0.925714	0.107316	7.98528	0.991718	0.999183	1	5	-0.111361	0.000354833
DNAH1	0.925714	0.107316	7.98528	0.991718	0.999183	1	5	-0.111361	0.000354833
LRBA	0.925714	0.107316	7.98528	0.991718	0.999183	1	5	-0.111361	0.000354833
NXPE1	0.925714	0.107316	7.98528	0.991718	0.999183	1	5	-0.111361	0.000354833
SLF1	0.925714	0.107316	7.98528	0.991718	0.999183	1	5	-0.111361	0.000354833
TMPRSS7	0.925714	0.107316	7.98528	0.991718	0.999183	1	5	-0.111361	0.000354833
ZFHX3	0.925714	0.107316	7.98528	0.991718	0.999183	1	5	-0.111361	0.000354833
GCAT	1.02958	0.220038	4.81747	0.999183	0.999183	2	9	0.0420508	0.000354833
UGGT2	1.02958	0.220038	4.81747	0.999183	0.999183	2	9	0.0420508	0.000354833
MYH1	1.00703	0.376175	2.69587	0.999183	0.999183	5	23	0.0101113	0.000354833
