## Supplementary Data 3 for "A comprehensive genomic framework for identifying genes predisposing to homologous recombination repair deficient breast cancer"

### Sheet: Sheet1
Genes	ORs	95% CI (lower)	95% CI (upper)	P-values	Adjusted p-values	Sig3+ events	Sig3- events	log2 (ORs)	-log10 (corrected p-values)
KIF13B	24.8462	2.75009	224.477	0.00100794	0.0490458	4	1	4.63495	1.3094
TESPA1	24.8462	2.75009	224.477	0.00100794	0.0490458	4	1	4.63495	1.3094
THBS4	24.8462	2.75009	224.477	0.00100794	0.0490458	4	1	4.63495	1.3094
ATXN3	4.36806	2.04003	9.35276	0.00101125	0.0490458	12	18	2.12699	1.3094
SCN4A	12.4038	2.24351	68.5781	0.00183019	0.0710115	4	2	3.63272	1.14867
CRYBG1	8.25641	1.82172	37.4198	0.00756864	0.125915	4	3	3.04551	0.899923
CYP2A13	8.25641	1.82172	37.4198	0.00756864	0.125915	4	3	3.04551	0.899923
ACTBL2	9.21429	1.52152	55.8014	0.0103847	0.125915	3	2	3.20387	0.899923
C4orf46	9.21429	1.52152	55.8014	0.0103847	0.125915	3	2	3.20387	0.899923
CST2	9.21429	1.52152	55.8014	0.0103847	0.125915	3	2	3.20387	0.899923
DPEP2	9.21429	1.52152	55.8014	0.0103847	0.125915	3	2	3.20387	0.899923
EBLN2	9.21429	1.52152	55.8014	0.0103847	0.125915	3	2	3.20387	0.899923
ENPEP	9.21429	1.52152	55.8014	0.0103847	0.125915	3	2	3.20387	0.899923
MTUS1	9.21429	1.52152	55.8014	0.0103847	0.125915	3	2	3.20387	0.899923
PCM1	9.21429	1.52152	55.8014	0.0103847	0.125915	3	2	3.20387	0.899923
PSMA8	9.21429	1.52152	55.8014	0.0103847	0.125915	3	2	3.20387	0.899923
NDUFS1	3.66749	1.41059	9.53539	0.0112343	0.128204	7	12	1.87479	0.892099
CWF19L2	3.87743	1.24434	12.0823	0.0216999	0.212354	5	8	1.9551	0.67294
ART5	6.13333	1.22164	30.7928	0.025176	0.212354	3	3	2.61667	0.67294
C17orf80	6.13333	1.22164	30.7928	0.025176	0.212354	3	3	2.61667	0.67294
HERC6	6.13333	1.22164	30.7928	0.025176	0.212354	3	3	2.61667	0.67294
MT1F	6.13333	1.22164	30.7928	0.025176	0.212354	3	3	2.61667	0.67294
POGLUT3	6.13333	1.22164	30.7928	0.025176	0.212354	3	3	2.61667	0.67294
ALOX15B	4.59286	1.0135	20.8134	0.0608773	0.367985	3	4	2.19939	0.43417
FRMD4B	4.59286	1.0135	20.8134	0.0608773	0.367985	3	4	2.19939	0.43417
KCNG4	4.59286	1.0135	20.8134	0.0608773	0.367985	3	4	2.19939	0.43417
LOXHD1	4.59286	1.0135	20.8134	0.0608773	0.367985	3	4	2.19939	0.43417
UNC45B	4.59286	1.0135	20.8134	0.0608773	0.367985	3	4	2.19939	0.43417
ATP8B4	3.51648	1.0117	12.2226	0.0608773	0.367985	4	7	1.81413	0.43417
KCNH6	3.07212	0.908807	10.3849	0.0651731	0.367985	4	8	1.61923	0.43417
CYFIP2	3.66857	0.863858	15.5794	0.065184	0.367985	3	5	1.87522	0.43417
ABCA10	4.05031	0.668877	24.5263	0.102429	0.367985	2	3	2.01803	0.43417
C15orf48	4.05031	0.668877	24.5263	0.102429	0.367985	2	3	2.01803	0.43417
DHRS11	4.05031	0.668877	24.5263	0.102429	0.367985	2	3	2.01803	0.43417
EPN3	4.05031	0.668877	24.5263	0.102429	0.367985	2	3	2.01803	0.43417
ERAP2	4.05031	0.668877	24.5263	0.102429	0.367985	2	3	2.01803	0.43417
GBGT1	4.05031	0.668877	24.5263	0.102429	0.367985	2	3	2.01803	0.43417
GRIN2C	4.05031	0.668877	24.5263	0.102429	0.367985	2	3	2.01803	0.43417
HADH	4.05031	0.668877	24.5263	0.102429	0.367985	2	3	2.01803	0.43417
KRTAP4-5	4.05031	0.668877	24.5263	0.102429	0.367985	2	3	2.01803	0.43417
L3MBTL2	4.05031	0.668877	24.5263	0.102429	0.367985	2	3	2.01803	0.43417
MEGF11	4.05031	0.668877	24.5263	0.102429	0.367985	2	3	2.01803	0.43417
MSR1	4.05031	0.668877	24.5263	0.102429	0.367985	2	3	2.01803	0.43417
MYH2	4.05031	0.668877	24.5263	0.102429	0.367985	2	3	2.01803	0.43417
NEK5	4.05031	0.668877	24.5263	0.102429	0.367985	2	3	2.01803	0.43417
OCM	4.05031	0.668877	24.5263	0.102429	0.367985	2	3	2.01803	0.43417
PARP4	4.05031	0.668877	24.5263	0.102429	0.367985	2	3	2.01803	0.43417
PARVG	4.05031	0.668877	24.5263	0.102429	0.367985	2	3	2.01803	0.43417
PGAM1	4.05031	0.668877	24.5263	0.102429	0.367985	2	3	2.01803	0.43417
SCN5A	4.05031	0.668877	24.5263	0.102429	0.367985	2	3	2.01803	0.43417
SH2D4B	4.05031	0.668877	24.5263	0.102429	0.367985	2	3	2.01803	0.43417
TRMT11	4.05031	0.668877	24.5263	0.102429	0.367985	2	3	2.01803	0.43417
TYR	4.05031	0.668877	24.5263	0.102429	0.367985	2	3	2.01803	0.43417
ZNF860	4.05031	0.668877	24.5263	0.102429	0.367985	2	3	2.01803	0.43417
MTA2	2.45	0.754406	7.95659	0.127846	0.450949	4	10	1.29278	0.345873
EPSTI1	2.61224	0.665014	10.2612	0.156286	0.531922	3	7	1.38529	0.274152
ZNF626	2.61224	0.665014	10.2612	0.156286	0.531922	3	7	1.38529	0.274152
ADGRV1	3.03302	0.548696	16.7656	0.193228	0.614529	2	4	1.60075	0.211458
ATP7B	3.03302	0.548696	16.7656	0.193228	0.614529	2	4	1.60075	0.211458
ROBO3	3.03302	0.548696	16.7656	0.193228	0.614529	2	4	1.60075	0.211458
ZZZ3	3.03302	0.548696	16.7656	0.193228	0.614529	2	4	1.60075	0.211458
ADAM7	0.309726	0.0178964	5.3603	0.255674	0.745489	0	9	-1.69094	0.127559
DDX19B	0.309726	0.0178964	5.3603	0.255674	0.745489	0	9	-1.69094	0.127559
NOB1	0.309726	0.0178964	5.3603	0.255674	0.745489	0	9	-1.69094	0.127559
ABCC11	0.346706	0.019867	6.0505	0.280296	0.745489	0	8	-1.52821	0.127559
PINX1	0.346706	0.019867	6.0505	0.280296	0.745489	0	8	-1.52821	0.127559
SLC12A4	0.346706	0.019867	6.0505	0.280296	0.745489	0	8	-1.52821	0.127559
SLC36A2	0.346706	0.019867	6.0505	0.280296	0.745489	0	8	-1.52821	0.127559
MYH4	1.87574	0.600093	5.86309	0.284992	0.745489	4	13	0.90746	0.127559
CHEK2	0.393548	0.0223153	6.94055	0.311326	0.745489	0	7	-1.34539	0.127559
ELMO3	0.393548	0.0223153	6.94055	0.311326	0.745489	0	7	-1.34539	0.127559
MDN1	0.393548	0.0223153	6.94055	0.311326	0.745489	0	7	-1.34539	0.127559
MPO	0.393548	0.0223153	6.94055	0.311326	0.745489	0	7	-1.34539	0.127559
NAT1	0.393548	0.0223153	6.94055	0.311326	0.745489	0	7	-1.34539	0.127559
PIWIL3	0.393548	0.0223153	6.94055	0.311326	0.745489	0	7	-1.34539	0.127559
TP53AIP1	0.393548	0.0223153	6.94055	0.311326	0.745489	0	7	-1.34539	0.127559
MPDZ	2.42264	0.464038	12.6481	0.332432	0.745489	2	5	1.27658	0.127559
N4BP2L2	2.42264	0.464038	12.6481	0.332432	0.745489	2	5	1.27658	0.127559
SLC47A1	2.42264	0.464038	12.6481	0.332432	0.745489	2	5	1.27658	0.127559
STOML3	2.42264	0.464038	12.6481	0.332432	0.745489	2	5	1.27658	0.127559
TEKT3	2.42264	0.464038	12.6481	0.332432	0.745489	2	5	1.27658	0.127559
TSR1	2.42264	0.464038	12.6481	0.332432	0.745489	2	5	1.27658	0.127559
USP6	2.42264	0.464038	12.6481	0.332432	0.745489	2	5	1.27658	0.127559
WRN	2.42264	0.464038	12.6481	0.332432	0.745489	2	5	1.27658	0.127559
BEST1	0.454803	0.0254378	8.13143	0.38221	0.745489	0	6	-1.13669	0.127559
C8orf48	0.454803	0.0254378	8.13143	0.38221	0.745489	0	6	-1.13669	0.127559
CDRT1	0.454803	0.0254378	8.13143	0.38221	0.745489	0	6	-1.13669	0.127559
CES3	0.454803	0.0254378	8.13143	0.38221	0.745489	0	6	-1.13669	0.127559
CES5A	0.454803	0.0254378	8.13143	0.38221	0.745489	0	6	-1.13669	0.127559
CYP2D6	0.454803	0.0254378	8.13143	0.38221	0.745489	0	6	-1.13669	0.127559
FAT3	0.454803	0.0254378	8.13143	0.38221	0.745489	0	6	-1.13669	0.127559
KLHDC4	0.454803	0.0254378	8.13143	0.38221	0.745489	0	6	-1.13669	0.127559
KRT33B	0.454803	0.0254378	8.13143	0.38221	0.745489	0	6	-1.13669	0.127559
MEAK7	0.454803	0.0254378	8.13143	0.38221	0.745489	0	6	-1.13669	0.127559
MMP1	0.454803	0.0254378	8.13143	0.38221	0.745489	0	6	-1.13669	0.127559
MYH3	0.454803	0.0254378	8.13143	0.38221	0.745489	0	6	-1.13669	0.127559
RNF215	0.454803	0.0254378	8.13143	0.38221	0.745489	0	6	-1.13669	0.127559
ATM	0.368575	0.0483755	2.80818	0.382791	0.745489	1	16	-1.43997	0.127559
ADCY7	0.538333	0.0295558	9.80526	0.441913	0.745489	0	5	-0.89343	0.127559
C11orf1	0.538333	0.0295558	9.80526	0.441913	0.745489	0	5	-0.89343	0.127559
CATSPERB	0.538333	0.0295558	9.80526	0.441913	0.745489	0	5	-0.89343	0.127559
CCDC66	0.538333	0.0295558	9.80526	0.441913	0.745489	0	5	-0.89343	0.127559
CTH	0.538333	0.0295558	9.80526	0.441913	0.745489	0	5	-0.89343	0.127559
DDX52	0.538333	0.0295558	9.80526	0.441913	0.745489	0	5	-0.89343	0.127559
DEFA4	0.538333	0.0295558	9.80526	0.441913	0.745489	0	5	-0.89343	0.127559
GSR	0.538333	0.0295558	9.80526	0.441913	0.745489	0	5	-0.89343	0.127559
GSTCD	0.538333	0.0295558	9.80526	0.441913	0.745489	0	5	-0.89343	0.127559
NXPE1	0.538333	0.0295558	9.80526	0.441913	0.745489	0	5	-0.89343	0.127559
OSGIN1	0.538333	0.0295558	9.80526	0.441913	0.745489	0	5	-0.89343	0.127559
POLQ	0.538333	0.0295558	9.80526	0.441913	0.745489	0	5	-0.89343	0.127559
RNF217	0.538333	0.0295558	9.80526	0.441913	0.745489	0	5	-0.89343	0.127559
SAMD3	0.538333	0.0295558	9.80526	0.441913	0.745489	0	5	-0.89343	0.127559
SLC36A3	0.538333	0.0295558	9.80526	0.441913	0.745489	0	5	-0.89343	0.127559
TRMT2A	0.538333	0.0295558	9.80526	0.441913	0.745489	0	5	-0.89343	0.127559
UTP4	0.538333	0.0295558	9.80526	0.441913	0.745489	0	5	-0.89343	0.127559
ABCA4	2.01572	0.401532	10.1191	0.47424	0.766688	2	6	1.0113	0.115381
DNAH2	2.01572	0.401532	10.1191	0.47424	0.766688	2	6	1.0113	0.115381
DYNC2H1	2.01572	0.401532	10.1191	0.47424	0.766688	2	6	1.0113	0.115381
SACS	2.01572	0.401532	10.1191	0.47424	0.766688	2	6	1.0113	0.115381
SMTNL2	2.01572	0.401532	10.1191	0.47424	0.766688	2	6	1.0113	0.115381
RSBN1L	1.65195	0.453286	6.02034	0.532519	0.853791	3	11	0.724168	0.0686486
GJB2	1.72507	0.353602	8.41585	0.613461	0.95977	2	7	0.786653	0.0178326
MYOM2	1.72507	0.353602	8.41585	0.613461	0.95977	2	7	0.786653	0.0178326
TUBB4B	1.72507	0.353602	8.41585	0.613461	0.95977	2	7	0.786653	0.0178326
PPIL2	1.50708	0.315723	7.1939	0.775026	1	2	8	0.591752	0
NOD2	0.595327	0.0754379	4.6981	0.775444	1	1	10	-0.748246	0
P2RX5	0.595327	0.0754379	4.6981	0.775444	1	1	10	-0.748246	0
LAMA4	0.744104	0.168659	3.2829	0.878018	1	2	16	-0.426424	0
C17orf107	0.662513	0.0830909	5.28245	0.878314	1	1	9	-0.593979	0
CNGB1	0.662513	0.0830909	5.28245	0.878314	1	1	9	-0.593979	0
KAT2A	0.662513	0.0830909	5.28245	0.878314	1	1	9	-0.593979	0
UGGT2	0.662513	0.0830909	5.28245	0.878314	1	1	9	-0.593979	0
GCAT	1.33753	0.285052	6.27596	0.878377	1	2	9	0.419567	0
MYH8	1.33753	0.285052	6.27596	0.878377	1	2	9	0.419567	0
ADH1B	1.50234	0.166324	13.57	0.917969	1	1	4	0.587208	0
ALG11	1.50234	0.166324	13.57	0.917969	1	1	4	0.587208	0
ASB15	1.50234	0.166324	13.57	0.917969	1	1	4	0.587208	0
CLEC10A	1.50234	0.166324	13.57	0.917969	1	1	4	0.587208	0
DDOST	1.50234	0.166324	13.57	0.917969	1	1	4	0.587208	0
DUOX2	1.50234	0.166324	13.57	0.917969	1	1	4	0.587208	0
FARP1	1.50234	0.166324	13.57	0.917969	1	1	4	0.587208	0
FBXW10	1.50234	0.166324	13.57	0.917969	1	1	4	0.587208	0
FRMPD1	1.50234	0.166324	13.57	0.917969	1	1	4	0.587208	0
HERC1	1.50234	0.166324	13.57	0.917969	1	1	4	0.587208	0
IFNA10	1.50234	0.166324	13.57	0.917969	1	1	4	0.587208	0
LRBA	1.50234	0.166324	13.57	0.917969	1	1	4	0.587208	0
MS4A12	1.50234	0.166324	13.57	0.917969	1	1	4	0.587208	0
PAH	1.50234	0.166324	13.57	0.917969	1	1	4	0.587208	0
PLEKHG4	1.50234	0.166324	13.57	0.917969	1	1	4	0.587208	0
PWP1	1.50234	0.166324	13.57	0.917969	1	1	4	0.587208	0
SERHL2	1.50234	0.166324	13.57	0.917969	1	1	4	0.587208	0
SLC12A3	1.50234	0.166324	13.57	0.917969	1	1	4	0.587208	0
SLC47A2	1.50234	0.166324	13.57	0.917969	1	1	4	0.587208	0
TBC1D4	1.50234	0.166324	13.57	0.917969	1	1	4	0.587208	0
TMCO4	1.50234	0.166324	13.57	0.917969	1	1	4	0.587208	0
TNFRSF10C	1.50234	0.166324	13.57	0.917969	1	1	4	0.587208	0
TTN	1.50234	0.166324	13.57	0.917969	1	1	4	0.587208	0
WDR27	1.50234	0.166324	13.57	0.917969	1	1	4	0.587208	0
PLEKHG1	0.746495	0.0924324	6.02879	0.919007	1	1	8	-0.421795	0
RP1L1	0.746495	0.0924324	6.02879	0.919007	1	1	8	-0.421795	0
SNAI3	0.746495	0.0924324	6.02879	0.919007	1	1	8	-0.421795	0
MYH13	0.8531	0.191153	3.80732	0.919023	1	2	14	-0.229214	0
ABHD14B	1.2	0.138839	10.3718	0.948377	1	1	5	0.263034	0
AKAP13	1.2	0.138839	10.3718	0.948377	1	1	5	0.263034	0
BCO2	1.2	0.138839	10.3718	0.948377	1	1	5	0.263034	0
CCDC168	1.2	0.138839	10.3718	0.948377	1	1	5	0.263034	0
DNAH1	1.2	0.138839	10.3718	0.948377	1	1	5	0.263034	0
DNAH9	1.2	0.138839	10.3718	0.948377	1	1	5	0.263034	0
SLF1	1.2	0.138839	10.3718	0.948377	1	1	5	0.263034	0
TMPRSS7	1.2	0.138839	10.3718	0.948377	1	1	5	0.263034	0
ZFHX3	1.2	0.138839	10.3718	0.948377	1	1	5	0.263034	0
ADAM2	0.854473	0.104086	7.01461	0.957472	1	1	7	-0.226894	0
CHD3	0.854473	0.104086	7.01461	0.957472	1	1	7	-0.226894	0
ECT2L	0.854473	0.104086	7.01461	0.957472	1	1	7	-0.226894	0
FANCM	0.854473	0.104086	7.01461	0.957472	1	1	7	-0.226894	0
MMP27	0.854473	0.104086	7.01461	0.957472	1	1	7	-0.226894	0
PYGL	0.854473	0.104086	7.01461	0.957472	1	1	7	-0.226894	0
TSNAXIP1	0.854473	0.104086	7.01461	0.957472	1	1	7	-0.226894	0
TYRO3	0.854473	0.104086	7.01461	0.957472	1	1	7	-0.226894	0
MYH1	1.04348	0.353693	3.07851	0.964146	1	4	23	0.0614005	0
ABCC12	0.998428	0.220341	4.52416	1	1	2	12	-0.00227017	0
AMPD1	0.998442	0.119024	8.37554	1	1	1	6	-0.00224894	0
ARHGEF17	0.998442	0.119024	8.37554	1	1	1	6	-0.00224894	0
CSMD1	0.998442	0.119024	8.37554	1	1	1	6	-0.00224894	0
DEUP1	0.998442	0.119024	8.37554	1	1	1	6	-0.00224894	0
EFCAB6	0.998442	0.119024	8.37554	1	1	1	6	-0.00224894	0
EXOG	0.998442	0.119024	8.37554	1	1	1	6	-0.00224894	0
HYDIN	0.998442	0.119024	8.37554	1	1	1	6	-0.00224894	0
HYKK	0.998442	0.119024	8.37554	1	1	1	6	-0.00224894	0
MUC2	0.998442	0.119024	8.37554	1	1	1	6	-0.00224894	0
PIEZO1	0.998442	0.119024	8.37554	1	1	1	6	-0.00224894	0
RIPOR1	0.998442	0.119024	8.37554	1	1	1	6	-0.00224894	0
SLC25A30	0.998442	0.119024	8.37554	1	1	1	6	-0.00224894	0
VWA8	0.998442	0.119024	8.37554	1	1	1	6	-0.00224894	0
